# Low *IGFBP7* expression identifies a subset of breast cancers with favorable prognosis and sensitivity to IGF-1 receptor targeting with ganitumab: Data from I-SPY2 and SCAN-B

**DOI:** 10.1101/2023.12.18.23300129

**Authors:** Christopher Godina, Michael N Pollak, Helena Jernström

## Abstract

There has been a long-standing interest in targeting the insulin-like growth factor-1 receptor (IGF-1R) signaling system in breast cancer due to its key role in neoplastic proliferation and survival. However, no IGF-1R targeting agent has shown substantial clinical benefit in controlled trials, and no treatment predictive biomarkers for IGF-1R targeting agents exist. IGFBP7 is an atypical insulin-like growth factor binding protein as it has a higher affinity for the IGF-1R than IGF ligands. We report that low *IGFBP7* gene expression identifies a subset of breast cancers for which the addition of ganitumab (an anti-IGF-1R monoclonal antibody) to chemotherapy substantially improved the pathological complete response rate compared to neoadjuvant chemotherapy alone. Furthermore, high *IGFBP7* expression predicted increased distant metastasis risk. If our findings are confirmed, decisions to halt the development of IGF-1 targeting drugs, which were based on disappointing results of prior trials that did not use predictive biomarkers, should be reviewed.
