## Supplementary Table 6 for "Low *IGFBP7* expression identifies a subset of breast cancers with favorable prognosis and sensitivity to IGF-1 receptor targeting with ganitumab: Data from I-SPY2 and SCAN-B"

### Sheet: ISPY2_DEG
Supplementary Table 6. List of up- and downregulated genes in I-SPY2
High expressing (Q3) compared to low expressing (Q1) IGFBP7 tumors
Upregulated = adj.P.Value < 0.05 & logFC > 1.5)						Down-regulated = adj.P.Value < 0.05 & logFC < -1.5)
Upregulated Genes (HGNC) (n=40)	EntrezGeneID	logFC	AveExpr	adj.P.Val		Down-regulated Genes (HGNC) (n=0)	EntrezGeneID	logFC	AveExpr	adj.P.Val
IGFBP7	3490	1.73757	14.7011	0		MARCO	8685	-1.68547	9.36809	2.38101e-16
GNG11	2791	1.51973	11.0446	9.98472e-135
PDGFRB	5159	1.59489	10.357	1.21959e-107
SPARCL1	8404	1.85259	12.069	1.90623e-102
FAP	2191	1.76054	11.6147	2.47058e-98
LUM	4060	1.69843	13.2439	3.0551e-79
CDH11	1009	1.53925	10.7054	3.79991e-75
HTRA1	5654	1.68766	13.7309	1.61535e-74
COL3A1	1281	1.71992	11.9737	3.60986e-68
DCN	1634	1.56234	13.1572	1.70906e-67
POSTN	10631	1.74306	11.4941	8.53345e-67
ASPN	54829	2.1646	9.35355	1.5472e-61
SPOCK1	6695	1.61002	8.4126	5.61756e-61
CPE	1363	1.70977	11.5363	6.81572e-61
PLAT	5327	1.92133	10.6677	3.71868e-59
SFRP4	6424	1.72846	8.95624	3.50981e-55
LAMP5	24141	1.68346	9.60977	1.5917e-53
COL1A2	1278	1.50117	12.8173	4.50155e-51
CNN1	1264	1.68849	11.0181	1.66272e-48
SPON1	10418	1.59384	9.95482	5.20358e-47
COL10A1	1300	1.99241	11.8619	3.51272e-46
SFRP2	6423	1.51654	9.49172	6.92275e-44
NR2F1	7025	1.77483	9.20802	1.20376e-42
GRP	2922	2.11196	8.66691	2.13085e-41
OGN	4969	1.6087	7.32369	1.58751e-39
AI123712		1.56195	8.64254	4.09264e-38
MFAP4	4239	1.57027	10.8621	1.11203e-37
MYH11	4629	1.76401	9.01594	1.71108e-35
THBS4	7060	1.80901	9.50264	2.70385e-35
CILP	8483	1.81485	10.6149	3.24315e-35
COL1A1	1277	1.51212	14.041	3.51021e-32
COMP	1311	1.71692	11.5102	1.67243e-30
CD86	942	2.27686	9.80759	9.98548e-24
PPP6R1	22870	1.83048	8.74404	3.8026e-22
RPA4	29935	1.99826	8.21992	3.95266e-22
VPS18	57617	1.88065	12.3099	5.7129e-22
FOXA1	3169	1.59217	9.85714	1.39878e-09
AGR2	10551	1.58733	9.81034	5.38988e-08
TFF1	7031	1.57712	11.0089	1.83796e-06
SCGB2A2	4250	1.52162	9.25145	1.99298e-05

### Sheet: SCANB_DEG
Supplementary Table 7. List of up- and downregulated genes in SCAN-B
High expressing (Q3) compared to low expressing (Q1) IGFBP7 tumors
Upregulated = adj.P.Value < 0.05 & logFC > 1.5)						Down-regulated = adj.P.Value < 0.05 & logFC < -1.5)
Upregulated Genes (HGNC) (n=347)	EntrezGeneID	logFC	AveExpr	adj.P.Val		Down-regulated Genes (HGNC) (n=0)	EntrezGeneID	logFC	AveExpr	adj.P.Val
IGFBP7	3490	1.5235	8.02477	0
CNRIP1	25927	1.50069	2.75858	0
GNG11	2791	1.52345	3.18985	0
LHFPL6	10186	1.74648	4.60247	0
JAM3	83700	1.52266	3.28774	0
NDN	4692	1.68584	2.58458	0
CAVIN1	284119	1.51534	5.68995	0
ADGRA2	25960	1.61794	3.25846	0
ECSCR	641700	1.51656	3.49484	0
CFH	3075	1.62877	5.01116	0
DACT3	147906	1.63125	0.910731	0
VSTM4	196740	1.58373	2.21578	0
AKAP12	9590	1.86589	3.22519	0
SLIT2	9353	1.66194	2.5293	0
CCDC80	151887	2.1133	4.96518	0
JAM2	58494	1.64305	2.34479	0
TMEM119	338773	1.79911	4.15339	0
SERPINF1	5176	1.6018	6.83663	0
ECM2	1842	1.77591	4.11025	0
ZCCHC24	219654	1.53703	3.47721	0
EBF1	1879	1.62044	1.61351	0
CAV1	857	1.62066	5.25685	0
RBMS3	27303	1.85308	1.54306	0
PODN	127435	2.10078	4.25013	0
SOX17	64321	1.55848	0.0762446	0
CCDC3	83643	1.69638	2.92425	0
PCSK5	5125	1.67885	1.40329	0
FSTL1	11167	1.55368	6.51355	0
RECK	8434	1.51735	2.56182	0
SPARCL1	8404	1.73297	7.48152	0
PDE1A	5136	1.72934	1.41351	0
MMP28	79148	1.64919	0.625529	0
FAT4	79633	1.57455	0.59442	0
LMOD1	25802	1.81013	2.70918	0
C1R	715	1.52247	7.14648	0
CXCL12	6387	1.71445	6.3284	0
BICC1	80114	1.65282	2.6941	0
ZFPM2	23414	1.53997	1.18704	0
SLIT3	6586	1.73357	2.99522	0
PROS1	5627	1.57673	3.70939	0
SHE	126669	1.50156	1.33728	0
DCN	1634	1.75471	8.08056	0
SVEP1	79987	2.08848	1.83009	0
C1S	716	1.68662	7.67041	0
SRPX	8406	1.92836	3.71047	0
BHLHE22	27319	1.58763	-0.213269	0
HIC1	3090	1.61583	0.921139	0
CRISPLD2	83716	1.68091	4.64775	0
MRGPRF	116535	1.85045	0.855233	0
ANGPTL2	23452	1.52327	4.42351	0
PLAC9	219348	2.14325	1.87704	0
SFRP4	6424	2.30377	5.6798	0
GLI2	2736	1.7126	-0.267291	0
RUNX1T1	862	1.82037	0.776909	0
DPYSL3	1809	1.52957	5.33916	0
CORO2B	10391	1.56203	0.215767	0
SFRP2	6423	2.12639	7.69398	0
LAMA2	3908	1.97364	2.86892	0
PCOLCE	5118	1.60484	5.1607	0
TAGLN	6876	1.53685	7.84652	0
BHMT2	23743	1.79651	0.76142	0
EBF3	253738	1.62936	0.259987	0
TBX18	9096	1.5179	0.723413	0
GLT8D2	83468	1.68284	3.90122	0
FBLN5	10516	1.62906	4.40571	0
AOC3	8639	1.72156	3.14313	0
LRRN4CL	221091	2.02024	-0.46502	0
LGI4	163175	1.64093	-0.348729	0
GEM	2669	1.58345	4.12178	0
PRRX1	5396	1.53421	5.43655	0
CPZ	8532	1.92891	2.36	0
PRELP	5549	1.98151	2.91206	0
MEDAG	84935	1.82423	2.33647	0
FBLN1	2192	1.70628	6.29028	0
ANK2	287	1.85045	2.0027	0
PEAR1	375033	1.50387	0.481614	0
NRN1	51299	1.52222	2.83608	0
TSHZ2	128553	1.53349	1.33593	0
ABCA6	23460	1.82757	1.43049	0
HTR2B	3357	1.62811	0.789507	0
HSPB2	3316	1.5685	0.797002	0
HTRA1	5654	1.66393	7.39274	0
GAS7	8522	1.56511	3.88464	0
FBLN2	2199	1.62313	4.37078	0
PDGFRA	5156	1.65019	4.03041	0
FBN1	2200	1.62999	5.20657	0
INMT	11185	2.13586	0.284212	0
EMCN	51705	1.7029	3.06603	0
CTSK	1513	1.62967	7.61169	0
MFAP4	4239	2.40643	5.36947	0
PTH1R	5745	1.79304	-0.468201	0
COL6A3	1293	1.6619	7.41252	0
SPARC	6678	1.51135	9.78673	0
MEOX2	4223	2.03015	1.09908	0
BNC2	54796	1.51195	1.46177	0
MMP2	4313	1.74239	7.67469	0
DPT	1805	2.18504	4.94088	0
FAM13C	220965	1.61572	1.07454	0
FHL5	9457	1.87835	0.90541	0
FHL1	2273	1.82953	3.94186	0
ZNF423	23090	1.63157	1.2007	0
F13A1	2162	1.65473	5.10887	0
TWIST2	117581	1.75747	1.36959	0
COL14A1	7373	2.26437	5.0032	0
DACT1	51339	1.53327	2.45753	0
FLNC	2318	1.86279	0.285446	0
FIBIN	387758	1.71633	3.84199	0
EMX2	2018	1.50903	-0.798797	0
LUM	4060	1.66833	8.69756	0
EMILIN1	11117	1.52186	3.49262	0
FLRT2	23768	1.73399	0.00732607	0
BOC	91653	1.6556	2.70644	0
ADAM33	80332	2.10124	0.0263308	0
TSPAN11	441631	1.71615	0.333816	0
CPXM2	119587	1.61067	3.23347	0
HMCN1	83872	1.71546	2.43718	0
TSPAN7	7102	1.85222	3.04412	0
PDGFRL	5157	1.67096	4.17306	0
TLL1	7092	1.53787	0.263768	0
ITIH3	3699	1.6882	-1.58188	0
GLI1	2735	1.85604	-0.728267	0
TCEAL7	56849	1.61876	0.423848	0
CTGF	1490	1.64559	7.2039	0
HSPB6	126393	2.3469	2.35298	0
PHYHIP	9796	1.53901	-1.13137	0
TWIST1	7291	1.51294	1.71007	0
IGFBP6	3489	1.62743	2.55057	0
NPR1	4881	1.55872	1.05373	0
FAP	2191	1.53304	5.12168	0
FGF18	8817	1.6056	-0.676874	0
CCDC8	83987	1.61273	1.78412	0
CNN1	1264	1.8881	3.22141	0
FRZB	2487	1.52286	3.02042	0
AEBP1	165	1.54734	6.76221	0
ANGPTL1	9068	2.20028	1.50536	0
CYS1	192668	1.56896	0.856916	0
ISM1	140862	1.71947	2.27718	0
F10	2159	1.93673	0.048473	0
ADGRD1	283383	1.58368	-0.101793	0
PLN	5350	1.70976	1.76964	0
FAM180A	389558	1.67584	1.17759	0
NOV	4856	1.90361	2.19363	0
GAS1	2619	1.58863	3.59875	0
CPXM1	56265	1.91415	3.88284	0
LOX	4015	1.57554	4.10278	0
ADAMTS2	9509	1.50511	3.89793	0
GALNT15	117248	1.86741	1.99594	0
FAM162B	221303	1.5002	-0.231444	0
PTGIS	5740	1.70259	2.46641	0
C8orf88	100127983	1.60248	0.585984	0
FAM110D	79927	1.53217	-0.821665	0
IGF1	3479	1.95147	3.01434	0
GREM2	64388	1.91632	-0.461487	0
ELN	2006	2.13319	4.07378	0
SCN4B	6330	1.57409	1.34341	0
KIAA1755	85449	1.54354	0.570926	0
ALDH1A1	216	1.53605	4.39807	1.28929e-303
PGM5	5239	1.69973	1.7013	3.45235e-302
FXYD1	5348	2.27336	1.81392	9.58542e-301
SPON1	10418	1.85692	3.9219	1.39103e-300
SCARF2	91179	1.51655	1.05444	1.93646e-300
BMX	660	1.74985	-0.652502	6.34441e-299
AQP1	358	1.5758	5.24537	1.29815e-297
RARRES2	5919	1.5363	4.56849	2.58454e-293
XG	7499	1.56181	1.4866	4.31328e-293
IGF2	3481	2.06098	3.37201	6.03277e-292
GPIHBP1	338328	1.9307	0.245392	1.35312e-290
COL3A1	1281	1.76501	10.0191	4.47426e-286
CCL14	6358	2.33187	3.61676	1.54966e-285
SPOCK1	6695	1.5502	3.86064	5.91598e-285
OMD	4958	1.93531	3.38124	7.6095e-285
MYH11	4629	2.26351	2.99942	2.28869e-284
ABCA9	10350	1.9077	0.479457	1.38645e-283
ABCA8	10351	2.45831	1.34893	1.10808e-282
NR2F1	7025	1.83247	1.92594	1.92798e-282
THSD7B	80731	1.51411	-0.996019	5.10561e-282
ABI3BP	25890	1.95544	3.75731	2.75428e-281
ITGA7	3679	1.61843	1.55107	9.34167e-281
C10orf10	11067	1.5129	5.06997	2.30205e-280
ITIH5	80760	1.81106	1.93732	2.23218e-279
GDF10	2662	2.04386	-0.713185	6.61359e-279
CYTL1	54360	1.56005	0.570769	9.18133e-279
TMEM100	55273	1.88802	0.396563	1.71279e-277
CASQ2	845	1.81076	0.0305381	1.95664e-274
AOX1	316	1.71894	1.69624	9.56087e-272
NRXN2	9379	1.69534	-0.473587	4.10678e-270
P4HA3	283208	1.55726	2.22826	3.45678e-269
COL1A2	1278	1.7463	9.75638	4.85356e-269
GXYLT2	727936	1.59465	3.3778	4.75995e-268
SNCAIP	9627	1.53267	0.341067	6.52795e-268
LEPR	3953	1.78536	2.19526	5.73512e-265
MYL3	4634	1.74092	-1.12449	2.45841e-263
LAMP5	24141	1.71987	2.92329	3.81671e-262
HSPB7	27129	1.97953	0.187391	4.32623e-261
SSC5D	284297	1.61362	1.60443	1.10482e-260
OGN	4969	2.50127	3.69836	4.44036e-257
COL6A1	1291	1.5067	6.90771	1.24779e-256
THBS2	7058	1.55142	6.17045	9.6834e-256
THBS4	7060	2.20639	4.33244	1.39349e-255
ATOH8	84913	1.69568	-0.401028	4.52253e-254
SORCS2	57537	1.55591	0.686696	8.59516e-254
CDO1	1036	1.79416	1.52536	3.01656e-253
SOD3	6649	1.71404	2.27007	6.50452e-253
C1QTNF7	114905	1.74662	-0.0429321	1.18032e-251
CLDN11	5010	1.83051	1.40471	4.04014e-250
CAVIN2	8436	1.81614	1.95114	2.77482e-249
MAB21L1	4081	1.56136	-0.55147	1.36465e-248
CH25H	9023	1.53975	0.597238	1.52048e-248
FREM1	158326	1.84568	-0.144621	4.76702e-245
NGFR	4804	2.08563	1.44852	1.48228e-242
HTRA3	94031	1.5219	4.68875	2.15687e-242
CADM3	57863	1.96049	0.0669094	9.53757e-241
SGCA	6442	1.51083	-1.91232	7.93781e-240
C7	730	2.80116	2.72413	1.9761e-239
MAMDC2	256691	1.59359	1.25792	1.81077e-238
TPO	7173	1.5733	-1.84172	2.79507e-238
SELP	6403	1.96923	1.68427	3.54923e-238
TNNT3	7140	2.35781	-0.282081	3.13141e-236
MMP23B	8510	1.64658	-1.41602	1.00732e-232
TNXB	7148	2.09592	0.697959	3.71559e-232
COL1A1	1277	1.72534	8.97641	1.26117e-231
CHL1	10752	1.74353	0.833854	1.62368e-227
PTGFR	5737	1.63191	0.165325	8.9359e-227
SCN7A	6332	1.85672	0.107927	1.27838e-226
CILP	8483	2.03193	4.98619	1.88991e-225
ALDH1A2	8854	1.76011	0.10963	3.9582e-224
CES1	1066	1.8343	2.34517	5.30256e-224
XPNPEP2	7512	1.64119	-0.938924	6.80957e-223
F2RL2	2151	1.70067	3.64467	3.97777e-222
IL33	90865	1.72368	1.87113	4.48015e-222
FMO1	2326	1.56693	2.26442	5.40757e-222
LCN6	158062	1.51917	-2.03831	6.00631e-221
RERGL	79785	2.40218	0.453577	7.6179e-221
MFAP5	8076	1.50776	4.47545	1.91293e-220
MUSTN1	389125	1.8806	0.436595	2.19143e-213
IGSF10	285313	1.55863	0.24988	8.94215e-213
LRRC17	10234	1.63882	3.18893	5.03371e-212
MAP1LC3C	440738	1.60606	-0.803152	3.54518e-211
EPHA3	2042	1.51287	0.79481	4.22243e-211
ASPN	54829	1.98964	6.07544	1.46074e-210
TMEM132C	92293	1.97263	-0.745192	1.13839e-207
HOXA7	3204	1.50184	0.745054	2.15718e-207
FCER1A	2205	1.87009	2.42446	2.65965e-205
ACKR1	2532	1.96394	2.77229	3.50117e-204
CCDC178	374864	1.73576	-0.875575	1.85313e-203
CNTN1	1272	1.63516	2.07327	7.50879e-203
MEOX1	4222	1.91806	0.967348	1.21785e-202
KERA	11081	1.74467	0.213907	1.77825e-202
FMO2	2327	1.72108	2.49551	3.84157e-200
TACR1	6869	1.6927	-0.515888	5.42969e-199
RSPO3	84870	1.50184	0.992233	8.39817e-199
MMRN1	22915	1.939	1.3512	1.03359e-198
EGR1	1958	1.6277	5.6238	1.03608e-198
CKMT2	1160	1.50524	-0.713401	1.24881e-198
LEFTY2	7044	1.5811	-1.6026	8.51804e-198
DMD	1756	1.51218	1.62642	2.57139e-197
CHRDL1	91851	2.26594	2.99724	9.98782e-197
FAM107A	11170	1.58561	0.908766	1.57273e-193
STMN2	11075	1.53916	0.195133	2.18308e-192
TNN	63923	1.79389	1.32551	2.66709e-192
PTN	5764	1.83021	3.40842	2.53467e-191
TMEM130	222865	1.55314	-0.343197	1.25559e-189
CILP2	148113	1.60066	0.810997	3.24322e-187
WISP2	8839	1.8477	3.16985	6.94288e-185
CTSG	1511	1.98102	1.43639	1.08694e-183
DES	1674	2.09279	-0.732145	3.25217e-182
C2orf40	84417	2.34667	1.14073	7.08641e-182
ID4	3400	1.65262	2.40968	1.12756e-180
DNASE1L3	1776	1.73388	0.0442388	2.84855e-175
MMP3	4314	1.81171	3.06705	5.41388e-173
ADH1C	126	2.20465	0.56844	8.58645e-171
PRG4	10216	1.84177	0.0475452	1.87465e-169
CCL21	6366	2.39067	2.74896	2.23273e-169
ADH1B	125	2.76689	3.31383	8.56928e-168
OSR1	130497	1.86287	0.548856	2.17457e-165
SCARA5	286133	2.20778	0.316668	7.82396e-165
FST	10468	1.51586	2.60074	3.12215e-162
FABP4	2167	2.67931	5.17721	6.94522e-162
RELN	5649	1.52146	-1.25426	1.41583e-159
PI16	221476	2.44702	1.23282	6.66192e-159
C6	729	1.70198	-0.706907	9.66096e-159
KLK4	9622	1.68033	0.222554	3.09975e-156
CD1C	911	1.63423	1.10934	8.16701e-156
LPL	4023	1.51677	3.66426	2.53517e-152
LYVE1	10894	1.75624	1.40881	6.80498e-152
RBP4	5950	2.21858	1.84604	6.07022e-151
CMA1	1215	1.90431	-0.14623	5.29282e-149
ADAMTS16	170690	1.79482	0.855869	7.27535e-148
CCL19	6363	2.17342	3.63923	7.33287e-146
LRRC15	131578	1.58904	4.44969	1.63899e-145
CD300LG	146894	1.85872	-0.415023	2.49746e-143
TUSC5	286753	2.23903	0.0827469	1.04598e-141
SLC19A3	80704	1.77565	0.00547035	3.05909e-140
RDH5	5959	1.60305	-0.43927	5.23283e-139
ADIPOQ	9370	2.48254	2.35378	1.28725e-135
AQP7	364	2.10371	0.504441	7.45218e-135
CIDEA	1149	2.31943	0.31378	9.24731e-134
COMP	1311	1.66937	4.24161	5.73474e-133
PTGDS	5730	1.65089	3.34573	6.27115e-132
G0S2	50486	1.77886	2.47827	4.51696e-131
NNAT	4826	1.73029	-0.921498	8.46263e-131
CIDEC	63924	2.47465	1.56582	4.2185e-130
CLEC10A	10462	1.50112	1.4708	4.57726e-130
C1QTNF5	114902	1.78056	0.688076	1.52963e-128
ACTG2	72	1.78968	3.3604	3.9353e-128
COL17A1	1308	2.05864	1.65465	1.0956e-126
GPD1	2819	2.25898	1.91795	9.93843e-126
PLIN1	5346	2.22316	1.96235	2.77658e-122
PCOLCE2	26577	1.76658	0.769962	9.51232e-121
ALDH1L1	10840	1.57653	-0.949277	4.5216e-119
MRAP	56246	1.5849	-0.682609	3.41561e-118
AKR1C1	1645	1.63391	0.704121	1.87627e-114
PLIN4	729359	2.1322	1.88704	2.56346e-114
JCHAIN	3512	1.84035	6.77295	7.97401e-114
LEP	3952	1.95499	-0.122024	3.10063e-112
KCNIP2	30819	1.72412	0.396903	3.29716e-112
CD36	948	1.56055	4.98228	1.50823e-111
IL6	3569	1.61698	0.162468	6.79522e-111
SAA1	6288	1.86709	5.20435	7.5839e-109
HP	3240	1.67053	-0.138462	2.92467e-107
GRP	2922	1.67438	1.76679	5.86669e-105
SFRP1	6422	1.88192	3.79416	8.11741e-105
APOD	347	1.75314	7.48643	9.25253e-103
VEGFD	2277	1.59842	-0.694374	3.14662e-102
AKR1C2	1646	1.73529	1.29283	1.20445e-101
CXCL14	9547	1.53474	6.04605	7.04825e-99
SAA2	6289	1.73984	3.30412	5.63252e-98
PLA2G2A	5320	1.94927	2.14405	1.5972e-97
LGALS12	85329	1.62928	-0.081826	5.074e-96
CAPN6	827	1.58702	0.435869	1.38484e-89
KRT14	3861	2.02917	3.57918	5.15668e-82
OPRPN	58503	1.63172	-1.36418	4.19031e-73
KRT17	3872	1.67941	3.70617	7.47058e-72
KRT5	3852	1.75627	3.49856	9.32841e-67
IGHD	NA	1.57417	1.19576	5.51249e-57
STAC2	342667	1.66019	0.623253	7.75727e-56
KLK5	25818	1.51995	0.629351	2.16467e-50
TCN1	6947	1.56116	1.35335	1.16717e-41

### Sheet: ISPY2_Hallmarks
Supplementary Table 8. Significantly enriched gene set (Hallmarks) in I-SPY2
High expressing (Q4) compared to low expressing (Q1) IGFBP7 tumors
ID/Description	Enrichment Score	Normalized Enrichment Score	P-value	FDR	size
HALLMARK_E2F_TARGETS	-0.738574	-3.27427	5e-10	1.57895e-10	195
HALLMARK_EPITHELIAL_MESENCHYMAL_TRANSITION	0.797433	3.20405	5e-10	1.57895e-10	197
HALLMARK_G2M_CHECKPOINT	-0.679377	-2.99781	5e-10	1.57895e-10	190
HALLMARK_MYC_TARGETS_V2	-0.759832	-2.73964	5e-10	1.57895e-10	57
HALLMARK_MYC_TARGETS_V1	-0.607462	-2.69741	5e-10	1.57895e-10	193
HALLMARK_UV_RESPONSE_DN	0.671884	2.58847	5e-10	1.57895e-10	138
HALLMARK_ANGIOGENESIS	0.822878	2.51514	5e-10	1.57895e-10	36
HALLMARK_COAGULATION	0.61922	2.38558	5e-10	1.57895e-10	138
HALLMARK_MYOGENESIS	0.583756	2.34551	5e-10	1.57895e-10	197
HALLMARK_KRAS_SIGNALING_UP	0.571499	2.29041	5e-10	1.57895e-10	194
HALLMARK_MTORC1_SIGNALING	-0.478582	-2.12167	2.14871e-09	6.78539e-10	195
HALLMARK_APICAL_JUNCTION	0.515474	2.06277	5.2251e-08	1.65003e-08	193
HALLMARK_OXIDATIVE_PHOSPHORYLATION	-0.43192	-1.9014	1.82045e-06	5.74878e-07	184
HALLMARK_UNFOLDED_PROTEIN_RESPONSE	-0.50409	-2.01742	2.25066e-06	7.10735e-07	106
HALLMARK_MITOTIC_SPINDLE	-0.423571	-1.87501	2.70163e-06	8.53147e-07	198
HALLMARK_UV_RESPONSE_UP	-0.444942	-1.89831	6.07094e-06	1.91714e-06	154
HALLMARK_DNA_REPAIR	-0.449133	-1.89076	1.09184e-05	3.44792e-06	145
HALLMARK_TGF_BETA_SIGNALING	0.613495	2.04916	8.3925e-05	2.65026e-05	54
HALLMARK_SPERMATOGENESIS	-0.416138	-1.7253	0.000247095	7.803e-05	133
HALLMARK_APOPTOSIS	0.443529	1.74776	0.000443933	0.000140189	159
HALLMARK_ESTROGEN_RESPONSE_EARLY	0.415325	1.66512	0.000545214	0.000172173	192
HALLMARK_GLYCOLYSIS	-0.363016	-1.60785	0.000610479	0.000192783	197
HALLMARK_IL2_STAT5_SIGNALING	0.394753	1.58206	0.00159386	0.000503323	194
HALLMARK_COMPLEMENT	0.388378	1.5587	0.00201279	0.000635618	199
HALLMARK_INTERFERON_ALPHA_RESPONSE	-0.418877	-1.65181	0.00308951	0.000975636	94
HALLMARK_REACTIVE_OXYGEN_SPECIES_PATHWAY	-0.500526	-1.75666	0.00582774	0.00184034	47
HALLMARK_PI3K_AKT_MTOR_SIGNALING	-0.383935	-1.54072	0.0116446	0.00367724	104
HALLMARK_HEDGEHOG_SIGNALING	0.537023	1.63671	0.0228799	0.00722524	35
HALLMARK_HYPOXIA	0.349705	1.40203	0.0248691	0.0078534	192
HALLMARK_ESTROGEN_RESPONSE_LATE	0.340484	1.36457	0.0341033	0.0107695	194
HALLMARK_TNFA_SIGNALING_VIA_NFKB	0.342372	1.37564	0.0346512	0.0109425	197
HALLMARK_ANDROGEN_RESPONSE	0.394103	1.43581	0.0363504	0.0114791	96
HALLMARK_PANCREAS_BETA_CELLS	0.496652	1.5474	0.0498438	0.0157401	40

### Sheet: SCANB_Hallmarks
Supplementary Table 9. Significantly enriched gene set (Hallmarks) in SCAN-B
High expressing (Q4) compared to low expressing (Q1) IGFBP7 tumors
ID/Description	Enrichment Score	Normalized Enrichment Score	P-value	FDR	size
HALLMARK_EPITHELIAL_MESENCHYMAL_TRANSITION	0.795762	2.27289	4.44444e-10	1.28655e-10	200
HALLMARK_KRAS_SIGNALING_UP	0.693231	1.98004	4.44444e-10	1.28655e-10	200
HALLMARK_COAGULATION	0.685972	1.94342	4.44444e-10	1.28655e-10	138
HALLMARK_UV_RESPONSE_DN	0.672611	1.91132	4.44444e-10	1.28655e-10	144
HALLMARK_MYOGENESIS	0.664668	1.89846	4.44444e-10	1.28655e-10	200
HALLMARK_TNFA_SIGNALING_VIA_NFKB	0.650349	1.85756	4.44444e-10	1.28655e-10	200
HALLMARK_ALLOGRAFT_REJECTION	0.648068	1.84842	4.44444e-10	1.28655e-10	190
HALLMARK_INFLAMMATORY_RESPONSE	0.644493	1.84083	4.44444e-10	1.28655e-10	200
HALLMARK_APICAL_JUNCTION	0.608797	1.73888	4.44444e-10	1.28655e-10	200
HALLMARK_COMPLEMENT	0.597957	1.70791	9.69744e-10	2.80715e-10	200
HALLMARK_MYC_TARGETS_V2	-0.667807	-2.54012	2.51963e-09	7.29366e-10	58
HALLMARK_IL2_STAT5_SIGNALING	0.595993	1.70278	2.51963e-09	7.29366e-10	199
HALLMARK_UNFOLDED_PROTEIN_RESPONSE	-0.427075	-1.82665	1.00074e-05	2.89687e-06	112
HALLMARK_IL6_JAK_STAT3_SIGNALING	0.635891	1.75571	1.00074e-05	2.89687e-06	87
HALLMARK_HYPOXIA	0.53779	1.53606	1.00074e-05	2.89687e-06	200
HALLMARK_INTERFERON_GAMMA_RESPONSE	0.543301	1.54917	1.4964e-05	4.33167e-06	193
HALLMARK_ANGIOGENESIS	0.716645	1.81556	6.87113e-05	1.98901e-05	36
HALLMARK_SPERMATOGENESIS	-0.355635	-1.5797	0.000208005	6.02119e-05	134
HALLMARK_APOPTOSIS	0.517809	1.47783	0.000976669	0.00028272	161
HALLMARK_HEDGEHOG_SIGNALING	0.672492	1.69977	0.00112032	0.000324302	35
HALLMARK_TGF_BETA_SIGNALING	0.607216	1.60854	0.00306413	0.000886986	54
HALLMARK_WNT_BETA_CATENIN_SIGNALING	0.604945	1.55736	0.00837532	0.00242444	42
HALLMARK_P53_PATHWAY	0.458726	1.31007	0.0162455	0.00470264	198
HALLMARK_KRAS_SIGNALING_DN	0.454153	1.29717	0.019075	0.0055217	200
HALLMARK_APICAL_SURFACE	0.562521	1.45373	0.0305148	0.00883323	44
HALLMARK_PEROXISOME	-0.303955	-1.27762	0.0305148	0.00883323	104
HALLMARK_ADIPOGENESIS	0.44412	1.26852	0.0305148	0.00883323	200
HALLMARK_NOTCH_SIGNALING	0.585898	1.45736	0.0390733	0.0113107	32
HALLMARK_XENOBIOTIC_METABOLISM	0.439533	1.25542	0.04	0.0115789	200
